# LAMP-coupled CRISPR-Cas12a assays for upgrading molecular detection of *Leishmania* infections

**DOI:** 10.1101/2025.08.08.25333281

**Authors:** Eva Dueñas, Ingrid Tirado, Percy Huaihua, Ariana Parra del Riego, Luis Cabrera-Sosa, Jose A. Nakamoto, María Cruz, Carlos M. Restrepo, Jorge Arévalo, Vanessa Adaui

## Abstract

**Background:** Tegumentary leishmaniasis is a parasitic disease endemic in the Americas. Its clinical management and control rely on early and accurate diagnosis and adequate treatment. PCR-based molecular diagnostics offer high sensitivity and specificity over microscopy or culture but are less accessible in low-resource settings. New molecular tools for detecting Leishmania infections are needed in rural endemic regions. A promising tool harnessing CRISPR-Cas technology enables highly specific and sensitive detection of nucleic acid targets, offering an exciting potential for portable molecular diagnostics. Previously, we developed CRISPR-Cas12a-based assays coupled to PCR preamplification for Leishmania detection. Here, we adapted our assays, which target the 18S rDNA and kinetoplast DNA (kDNA) minicircles, by replacing PCR with loop-mediated isothermal amplification (LAMP).

**Methodology/Principal Findings:** LAMP-CRISPR assays were optimized for fluorescence-based and lateral flow readouts. The assays could detect as low as 0.2 genome equivalents per reaction using *L. braziliensis* M2904 strain genomic DNA. The kDNA assay reliably detected all tested species of the *Leishmania* (*Viannia*) subgenus, while the 18S assay showed pan-*Leishmania* detection capability. There was no cross-reactivity with other protozoan (*Trypanosoma cruzi* and *Plasmodium falciparum*) and bacterial (*Mycobacterium tuberculosis*) pathogen DNA, or with human DNA. When applied to 90 clinical samples (skin lesions) from the Cusco region of Peru and compared to kDNA real-time PCR, LAMP-CRISPR assays with a fluorescence readout achieved a sensitivity of 90.9% for kDNA and 72.7% for 18S rDNA, both with 100% specificity. Overall, lateral flow strip results agreed with fluorescence-based detection in 18 tested samples, with one discrepancy observed in the 18S assay associated with low parasite load.

**Conclusions/Significance:** These new assays, being amenable to further simplification and optimization for their adoption in low-resource settings, hold promise as a new generation of accurate molecular tools for leishmaniasis diagnosis and surveillance, supporting One Health strategies for disease control.

**Author Summary:** Tegumentary leishmaniasis affects poverty-related populations in the Americas and encompasses skin and mucosal lesions that can cause disfigurement and social stigma. The disease is caused by several species of the protozoan parasite Leishmania. PCR-based molecular diagnostics are currently the most sensitive and specific diagnostic tools. Yet, these require specialized infrastructure and trained personnel that are not readily available in low-resource settings. New tools are required to meet the diagnostic needs in rural endemic areas. A promising tool leveraging CRISPR-Cas technology enables cost-effective, in vitro nucleic acid detection, paving the way for diagnostic solutions that could be made available to patients at, or near, the point of care. Here, we harnessed the CRISPR-Cas12a system combined with loop-mediated isothermal amplification (LAMP) to develop assays capable of detecting multiple Leishmania species of medical importance. Our assays employ multi-copy targets widely used in molecular diagnostics: the 18S rDNA for pan-Leishmania detection and a kDNA minicircle region conserved among L. (Viannia) species. Results can be read with either fluorescence detection or lateral flow strips. Both assays showed satisfying performance in both analytical validation and clinical sample testing under laboratory conditions. These new tools show promise to improve diagnosis and surveillance of leishmaniasis.
