## Supplemental Dataset 1 for "LAMP-coupled CRISPR-Cas12a assays for upgrading molecular detection of *Leishmania* infections"

### Sheet: S1 Dataset_Legend
S1 Dataset. File containing data on tested clinical samples in the study.
Worksheet name	Content
DNA_concentration	Table 1: Detailed information of clinical samples used in this study.
qPCR_CS	Table 2: qPCR data corresponding to the analysis of Leishmania kDNA and human ERV-3 gene in 90 human clinical samples.
qPCR_NC	Table 3: qPCR data corresponding to the analysis of the human ERV-3 gene in 19 control samples.
Controls_kDNA	Table 4: Controls used in the evaluation of the kDNA LAMP-CRISPR assay performance.
Controls_18S	Table 5: Controls used in the evaluation of the 18S LAMP-CRISPR assay performance.
M+3SD_kDNA	Table 6: Calculations to determine the kDNA LAMP-CRISPR assay cutoff using control samples in two rounds of sample processing.
M+3SD_18S	Table 7: Calculations to determine the 18S LAMP-CRISPR assay cutoff using control samples.
CRISPR_data	Table 8: Dataset of clinical samples analysed by kDNA and 18S LAMP-CRISPR assays.
Concordance_tests	Table 9: Concordance of results among kDNA qPCR, kDNA LAMP-CRISPR and 18S LAMP-CRISPR assays evaluated in 90 clinical samples.

### Sheet: DNA_concentration
Table 1: Detailed information of clinical samples used in this study
Table 1a: Samples used for the evaluation of LAMP-CRISPR assay performance
Code_UPCH	Code_UPC	Specimen type	DNA concentration (ng/µl)	Dilution
LFA-CU-002	1	filter paper	34.9	1/3
LFA-CU-003	2	cytology brush	1.37	U
LFA-CU-004	3	biopsy	19.6	1/3
LFA-CU-006	4	cytology brush	4.82	U
LFA-CU-007	5	biopsy	15.3	1/3
LFA-CU-008	6	cytology brush	15.8	1/3
LFA-CU-009	7	biopsy	162	1/10
LFA-CU-010	8	biopsy	34.1	1/3
LFA-CU-011	9	cytology brush	7.8	U
LFA-CU-012	10	biopsy	25	1/3
LFA-CU-014	11	cytology brush	80.1	1/10
LFA-CU-016	12	cytology brush	27.2	1/3
LFA-CU-017	13	biopsy	53	1/10
LFA-CU-018	14	biopsy	83.3	1/10
LFA-CU-019	15	biopsy	180	1/10
LFA-CU-021	16	biopsy	202	1/10
LFA-CU-022	17	swab	12.1	1/3
LFA-CU-023	18	biopsy	430	1/10
LFA-CU-024	19	cytology brush	44.4	1/3
LFA-CU-025	20	biopsy	49.2	1/3
LFA-CU-026	21	biopsy	302	1/10
LFA-CU-027	22	biopsy	175	1/10
LFA-CU-028	23	biopsy	52	1/10
LFA-CU-029	24	biopsy	140	1/10
LFA-CU-030	25	cytology brush	6.27	U
LFA-CU-031	26	cytology brush	6.34	U
LFA-CU-033	27	biopsy	1.72	U
LFA-CU-043	28	biopsy	2.52	U
LFA-CU-044	29	biopsy	20.2	1/3
LFA-CU-047	30	cytology brush	1.75	U
LFA-CU-048	31	swab	29.1	1/3
LFA-CU-049	32	scraping	27.9	1/3
LFA-CU-051	33	swab	23	1/2
LFA-CU-053	34	biopsy	217	1/10
LFA-CU-054	35	biopsy	339	1/10
LFA-CU-056	36	biopsy	269	1/10
LFA-CU-057	37	biopsy	75.6	1/10
LFA-CU-058	38	biopsy	570	1/10
LFA-CU-059	39	biopsy	2.08	U
LFA-CU-061	40	swab	2.82	U
LFA-CU-062	41	swab	27.1	1/3
LFA-CU-063	42	biopsy	299	1/10
LFA-CU-064	43	swab	22	1/3
LFA-CU-065	44	biopsy	254	1/10
LFA-CU-066	45	swab	63.4	1/10
LFA-CU-069	46	swab	19.2	1/3
LFA-CU-071	47	swab	11.1	1/3
LFA-CU-072	48	biopsy	49.7	1/10
LFA-CU-073	49	biopsy	47.4	1/10
LFA-CU-074	50	swab	3.26	U
LFA-CU-075	51	biopsy	461	1/10
LFA-CU-076	52	biopsy	164	1/10
LFA-CU-077	53	biopsy	112	1/10
LFA-CU-078	54	swab	4.62	U
LFA-CU-079	55	swab	69.9	1/10
LFA-CU-081	56	swab	3.03	U
LFA-CU-082	57	swab	6.33	U
LFA-CU-083	58	swab	13.8	1/3
LFA-CU-084	59	swab	11.9	1/3
LFA-CU-086	60	swab	22.8	1/3
LFA-CU-087	61	swab	16.7	1/3
LFA-CU-091	62	swab	1.31	U
LFA-CU-092	63	swab	32	1/3
LFA-CU-098	64	swab	16.8	U
LFA-CU-101	65	swab	6.34	U
LFA-CU-102	66	biopsy	154	1/10
LFA-CU-103	67	swab	52	1/10
LFA-CU-106	68	swab	12.07	1/3
LFA-CU-107	69	swab	10.1	U
LFA-CU-108	70	swab	27.7	1/2
LFA-CU-109	71	biopsy	39.7	1/3
LFA-CU-110	72	swab	8.88	U
LFA-CU-111	73	biopsy	134	1/10
LFA-CU-112	74	swab	58	1/3
LFA-CU-113	75	scraping	51	1/10
LFA-CU-114	76	scraping	66.1	1/10
LFA-CU-115	77	scraping	16.5	1/3
LFA-Cus-002	78	ns	3.32	U
LFA-Cus-005	79	ns	90.2	1/10
LFA-Cus-036	80	cytology brush	77.7	1/10
LFA-Cus-041	81	biopsy	5.18	U
LFA-Cus-043	82	scraping	7.36	U
LFA-Cus-061	83	cytology brush	4.19	U
LFA-Cus-063	84	scraping	1.58	U
LFA-Cus-067	85	scraping	5.67	U
LFA-Cus-069	86	cytology brush	11.4	1/3
LFA-Cus-073	87	swab	1.16	U
LFA-Cus-082	88	swab	1.41	U
LFA-Cus-104	89	ns	10.3	1/2
LFA-Cus-117	90	ns	4.45	U
Table 1b: Samples used to calculate the threshold cutoff values
Code_UPCH	Code_UPC	Specimen type	DNA concentration (ng/µl)	Dilution
LFA-CU-005	C1	biopsy	1.46	U
LFA-CU-015	C2	biopsy	29.1	1/3
LFA-CU-020	C3	biopsy	67.4	1/10
LFA-CU-034	C4	cytology brush	134	1/10
LFA-CU-055	C5	biopsy	60.2	1/10
LFA-CU-060	C6	swab	2.97	U
LFA-CU-070	C7	swab	13.7	1/3
LFA-CU-080	C8	swab	47.2	1/3
LFA-CU-085	C9	swab	24.4	1/3
LFA-CU-090	C10	swab	6.12	U
LFA-CU-001	C11	filter paper	0.828	U
LFA-CU-045	C12	cytology brush	45.4	1/10
LFA-CU-046	C13	cytology brush	3.53	U
LFA-CU-050	C14	biopsy	17.7	1/3
LFA-CU-052	C15	swab	2.74	U
LFA-CU-067	C16	swab	11.7	U
LFA-CU-100	C17	swab	2.86	U
LFA-Cus-034	C18	cytology brush	17.4	U
LFA-Cus-060	C19	cytology brush	7.26	U
Abbreviations: ns, not known; U, undiluted

### Sheet: qPCR_CS
Table 2: qPCR data corresponding to the analysis of Leishmania kDNA and human ERV-3 gene in 90 human clinical samples
Code_UPCH	Code_UPC	kDNA qPCR		ERV-3 qPCR		Parasite load	Readout
		Mean Cq	Parasite equivalents	Mean Cq	Mean copy number	Parasites per 106 human cells
LFA-CU-002	1	N/A	N/A	23.91	3847.5		0
LFA-CU-003	2	N/A	N/A	22.8	11995		0
LFA-CU-004	3	29.74	0.0443	24.2	4435	19.9775	1
LFA-CU-006	4	N/A	N/A	23.475	7290		0
LFA-CU-007	5	33.88	0.0026	24.105	4720	1.10169	1
LFA-CU-008	6	30.875	0.0203	23.965	5205	7.80019	1
LFA-CU-009	7	24.3775	1.2	24.37	2827.5	848.806	1
LFA-CU-010	8	21.1575	11.68	24.2775	3015	7747.93	1
LFA-CU-011	9	N/A	N/A	23.31	8160		0
LFA-CU-012	10	23.31	2.5625	24.39	2795	1833.63	1
LFA-CU-014	11	29.97	0.03805	23.31	8195	9.28615	1
LFA-CU-016	12	27.555	0.1995	23.52	7055	56.5556	1
LFA-CU-017	13	N/A	N/A	23.72	6145		0
LFA-CU-018	14	N/A	N/A	22.785	11650		0
LFA-CU-019	15	27.655	0.186	23.7	6230	59.7111	1
LFA-CU-021	16	17.9	115.75	24.06	3472.5	66666.7	1
LFA-CU-022	17	N/A	N/A	23.51	5100		0
LFA-CU-023	18	N/A	N/A	23.76	6000		0
LFA-CU-024	19	20.7625	15.325	23.435	5330	5750.47	1
LFA-CU-025	20	21.255	10.8	24.34	2905	7435.46	1
LFA-CU-026	21	16.82	111	24.26	3095	71728.6	1
LFA-CU-027	22	24.095	1.46	24.27	3025	965.289	1
LFA-CU-028	23	25.905	0.439	24.575	2410	364.315	1
LFA-CU-029	24	31.38	0.01435	23.795	5840	4.91438	1
LFA-CU-030	25	10.735	24300	22.685	9320	5.21459e+06	1
LFA-CU-031	26	21.395	11.3	22.64	9625	2348.05	1
LFA-CU-033	27	20.09	29.45	21.63	19900	2959.8	1
LFA-CU-043	28	33.82	0.00266	23.56	7555	0.704169	1
LFA-CU-044	29	N/A	N/A	23.68	4485		0
LFA-CU-047	30	25.305	0.9105	21.73	26600	68.4586	1
LFA-CU-048	31	27.57	0.1915	23.255	9305	41.1607	1
LFA-CU-049	32	24.67	1.07	24.585	2395	893.528	1
LFA-CU-051	33	25.685	0.6975	22.775	12950	107.722	1
LFA-CU-053	34	N/A	N/A	24.495	2560		0
LFA-CU-054	35	28.76	0.0564	24.445	2660	42.406	1
LFA-CU-056	36	21.995	2.63	24.325	2965	1774.03	1
LFA-CU-057	37	N/A	N/A	23.56	7530		0
LFA-CU-058	38	23.98	1.75	24.525	2510	1394.42	1
LFA-CU-059	39	N/A	N/A	23.35	8735		0
LFA-CU-061	40	26.5	0.397	23.22	9545	83.1849	1
LFA-CU-062	41	N/A	N/A	23.53	7705		0
LFA-CU-063	42	27	0.224	24.865	5075	88.2759	1
LFA-CU-064	43	26.26	0.4785	22.995	11150	85.8296	1
LFA-CU-065	44	26.5475	0.3135	24.795	5310	118.079	1
LFA-CU-066	45	26.525	0.7785	24.82	5215	298.562	1
LFA-CU-069	46	N/A	N/A	24.205	7785		0
LFA-CU-071	47	27.295	0.4525	24.015	8795	102.899	1
LFA-CU-072	48	25.805	1.275	25.685	2975	857.143	1
LFA-CU-073	49	N/A	N/A	24.82	5220		0
LFA-CU-074	50	N/A	N/A	23.41	8270		0
LFA-CU-075	51	17.96	48.35	24.35	2910	33230.2	1
LFA-CU-076	52	28.89	0.1485	24.935	4840	61.3636	1
LFA-CU-077	53	25.9675	0.534	24.925	4865	219.527	1
LFA-CU-078	54	N/A	N/A	23.09	10300		0
LFA-CU-079	55	28.54	0.06385	23.92	5840	21.8664	1
LFA-CU-081	56	N/A	N/A	23.42	8210		0
LFA-CU-082	57	N/A	N/A	23.73	6660		0
LFA-CU-083	58	N/A	N/A	23.81	6300		0
LFA-CU-084	59	N/A	N/A	24.605	3685		0
LFA-CU-086	60	N/A	N/A	23.875	6045		0
LFA-CU-087	61	N/A	N/A	23.995	5565		0
LFA-CU-091	62	N/A	N/A	22.045	20850		0
LFA-CU-092	63	N/A	N/A	24.73	3380		0
LFA-CU-098	64	N/A	N/A	23.12	9665		0
LFA-CU-101	65	N/A	N/A	24.805	2990		0
LFA-CU-102	66	21.655	23	24.87	5045	9117.94	1
LFA-CU-103	67	26.345	0.882	23.775	10300	171.262	1
LFA-CU-106	68	19.565	15.05	23.935	3845	7828.35	1
LFA-CU-107	69	31.905	0.024805	23.71	10750	4.61488	1
LFA-CU-108	70	25.38	0.2875	23.7	10800	53.2407	1
LFA-CU-109	71	30.445	0.004695	23.51	9700	0.968041	1
LFA-CU-110	72	27.4	0.0623	23.385	10600	11.7547	1
LFA-CU-111	73	24.57	0.511	25.275	3880	263.402	1
LFA-CU-112	74	24.5	0.538	24.78	5360	200.746	1
LFA-CU-113	75	12.125	3320	23.855	4050	1.63951e+06	1
LFA-CU-114	76	18.355	44.9	25.27	4025	22310.6	1
LFA-CU-115	77	23.605	1.0285	25.035	4550	452.088	1
LFA-Cus-002	78	11.37	3990	25.175	2395	3.33194e+06	1
LFA-Cus-005	79	20.525	5.415	23.955	5660	1913.43	1
LFA-Cus-036	80	N/A	N/A	24.15	4920		0
LFA-Cus-041	81	20.79	4.465	29.4	139.5	64014.3	1
LFA-Cus-043	82	15.285	237	23.8	6285	75417.7	1
LFA-Cus-061	83	N/A	N/A	25.195	2360		0
LFA-Cus-063	84	27.46	0.0365	27.63	473.5	154.171	1
LFA-Cus-067	85	N/A	N/A	27.14	606		0
LFA-Cus-069	86	N/A	N/A	23.375	6035		0
LFA-Cus-073	87	N/A	N/A	27.24	166		0
LFA-Cus-082	88	N/A	N/A	27.745	68.75		0
LFA-Cus-104	89	N/A	N/A	24.88	1800		0
LFA-Cus-117	90	N/A	N/A	24.955	1695		0
Cq = quantification cycle; N/A indicates that no Cq value was obtained.
Readout: A binary code system was applied to the samples; these were classified according to the kDNA qPCR results as detected (1) or not detected (0).

### Sheet: qPCR_NC
Table 3: qPCR data corresponding to the analysis of the human ERV-3 gene in 19 control samples
Code_UPCH	Code_UPC	ERV-3 qPCR
		Mean Cq	Mean copy number
LFA-CU-005	C1	17.545	427500
LFA-CU-015	C2	23.795	5830
LFA-CU-020	C3	23.85	5615
LFA-CU-034	C4	24.01	3597.5
LFA-CU-055	C5	23.565	7505
LFA-CU-060	C6	23.035	10850
LFA-CU-070	C7	23.315	8925
LFA-CU-080	C8	23.485	7835
LFA-CU-085	C9	23.85	6125
LFA-CU-090	C10	23.885	5975
LFA-CU-001	C11	20.94	46750
LFA-CU-045	C12	24.005	3630
LFA-CU-046	C13	22.46	16100
LFA-CU-050	C14	24.44	2740
LFA-CU-052	C15	22.635	14250
LFA-CU-067	C16	23	11150
LFA-CU-100	C17	23.885	5665
LFA-Cus-034	C18	23.885	5915
LFA-Cus-060	C19	24.835	3040

### Sheet: Controls_kDNA
Table 4: Controls used in the evaluation of the kDNA LAMP-CRISPR assay performance
# Plate	Raw fluorescence (25 min)								Fluorescence ratio (25 min)
	Positive Control (PC)		Negative Control (NC)		Human control (HC)		NTC-CRISPR		Positive Control	Human control	NTC-CRISPR
	Plate	RFU	Plate	RFU	Plate	RFU	Plate	RFU	Ratio_PC	Ratio_HC	Ratio_NTC
1	PC_1	5022	NC_1	1025	HC_1	1072	NTC_1	872	4.74221	1.01228	0.823418
2	PC_2	4889	NC_2	1269	HC_2	1305	NTC_2	1215	4.61662	1.23229	1.14731
3	PC_3	4524	NC_3	1103	HC_3	1369	NTC_3	1162	4.27195	1.29273	1.09726
4	PC_4	3706	NC_4	1087	HC_4	1200	NTC_4	1082	3.49953	1.13314	1.02172
5	PC_5	3798	NC_5	1075	HC_5	1339	NTC_5	1113	3.5864	1.2644	1.05099
6	PC_6	2584	NC_6	955	HC_6	941	NTC_6	853	2.44004	0.888574	0.805477
7	PC_7	3701	NC_7	1122	HC_7	1108	NTC_7	1072	3.49481	1.04627	1.01228
8	PC_8	2598	NC_8	834	HC_8	862	NTC_8	1108	2.45326	0.813975	1.04627
			NC AVERAGE_kDNA_I	1059
# Plate	Raw fluorescence (25 min)								Fluorescence ratio (25 min)
	Positive Control (PC)		Negative Control (NC)		Human control (HC)		NTC-CRISPR		Positive Control	Human control	NTC-CRISPR
	Plate	RFU	Plate	RFU	Plate	RFU	Plate	RFU	Ratio_PC	Ratio_HC	Ratio_NTC
9	PC_9	9688	NC_9	4419	HC_9	4787	NTC_9	4701	1.74747	0.863456	0.847944
10	PC_10	14240	NC_10	5384	HC_10	5971	NTC_10	8006	2.56854	1.07702	1.44408
11	PC_11	14993	NC_11	6044	HC_11	5735	NTC_11	6724	2.70437	1.03445	1.21284
12	PC_12	26490	NC_12	6113	HC_12	6199	NTC_12	**	4.77814	1.11815	**
13_1	PC_13_1	13528	NC_13_1	5628	HC_13_1	5458	NTC_13_1	6673	2.44012	0.984488	1.20364
13_2	PC_13_2	11291	NC_13_2	5673	HC_13_2	5560	NTC_13_2	**	2.03662	1.00289	**
			NC AVERAGE_kDNA_II	5544
RFU: relative fluorescence units
Negative control (NC): corresponds to the NTC (No-template control) of the LAMP reaction
NTC-CRISPR: No-template control of the CRISPR reaction
** NTC-CRISPR control not included

### Sheet: Controls_18S
Table 5: Controls used in the evaluation of the 18S LAMP-CRISPR assay performance
# Plate	Raw fluorescence (25 min)								Fluorescence ratio (25 min)
	Positive Control (PC)		Negative Control (NC)		Human control (HC)		NTC-CRISPR		Positive control	Human control	NTC-CRISPR
	Plate	RFU	Plate	RFU	Plate	RFU	Plate	RFU	Ratio_PC	Ratio_HC	Ratio_NTC
1	PC_1	11168	NC_1	5818	HC_1	7060	NTC_1	6311	1.79463	1.1345	1.01414
2	PC_2	11192	NC_2	6302	HC_2	6782	NTC_2	6179	1.79849	1.08983	0.992929
3	PC_3	15192	NC_3	6383	HC_3	6580	NTC_3	6841	2.44127	1.05737	1.09931
4	PC_4	17519	NC_4	5839	HC_4	6258	NTC_4	6670	2.8152	1.00562	1.07183
5	PC_5	16335	NC_5	5743	HC_5	6169	NTC_5	6750	2.62494	0.991323	1.08469
6	PC_6	16790	NC_6	6694	HC_6	6677	NTC_6	7577	2.69806	1.07296	1.21758
7	PC_7	16939	NC_7	7166	HC_7	7766	NTC_7	7494	2.722	1.24795	1.20424
8	PC_8	16950	NC_8	7695	HC_8	8152	NTC_8	**	2.72377	1.30998	**
9	PC_9	12202	NC_9	5463	HC_9	5617	NTC_9	4533	1.96079	0.902619	0.728427
10	PC_10	12686	NC_10	6927	HC_10	5504	NTC_10	6353	2.03857	0.884461	1.02089
11	PC_11	11548	NC_11	5672	HC_11	6086	NTC_11	5957	1.8557	0.977985	0.957255
12	PC_12	10655	NC_12	4977	HC_12	5387	NTC_12	6569	1.7122	0.86566	1.31987
			NC AVERAGE_18S	6223
RFU: relative fluorescence units
Negative control (NC): corresponds to the NTC (No-template control) of the LAMP reaction
NTC-CRISPR: No-template control of the CRISPR reaction
** NTC-CRISPR control not included

### Sheet: M+3SD_kDNA
Table 6: Calculations to determine the kDNA LAMP-CRISPR assay cutoff using control samples in two rounds of sample processing
NC AVERAGE_kDNA_I	1059					NC AVERAGE_kDNA_II	5544
Code_UPCH	Code	RFU_25min	Fluorescence ratio			Code_UPCH	Code	RFU_25min	Fluorescence ratio
LFA-CU-005	C1	1274	1.20302			LFA-CU-001	C11	5010	0.90368
LFA-CU-015	C2	1406	1.32767			LFA-CU-045	C12	4856	0.875902
LFA-CU-020	C3	1165	1.10009			LFA-CU-046	C13	6616	1.19336
LFA-CU-034	C4	1090	1.02927			LFA-CU-050	C14	5792	1.04473
LFA-CU-055	C5	1253	1.18319			LFA-CU-052	C15	6241	1.12572
LFA-CU-060	C6	1344	1.26912			LFA-CU-067	C16	6617	1.19354
LFA-CU-070	C7	1343	1.26818			LFA-CU-100	C17	5803	1.04672
LFA-CU-080	C8	1128	1.31067			LFA-Cus-034	C18	5655	1.02002
LFA-CU-085	C9	1120	1.0576			LFA-Cus-060	C19	5705	1.02904
LFA-CU-090	C10	1388	1.31067					Mean	1.04808
		Mean	1.20595					SD	0.111778
		SD	0.110335					Mean+3SD	1.38341
		Mean+3SD	1.53695
Cutoff considering the two rounds of sample processing:
		Mean+3SD	1.46018

### Sheet: M+3SD_18S
Table 7: Calculations to determine the 18S LAMP-CRISPR assay cutoff using control samples
NC AVERAGE_18S	6223
Code_UPCH	Code	RFU_25min	Fluorescence ratio
LFA-CU-005	C1	5564	0.894103
LFA-CU-015	C2	6293	1.01125
LFA-CU-070	C7	7168	1.15186
LFA-CU-080	C8	6573	1.05624
LFA-CU-090	C10	6760	1.08629
LFA-CU-001	C11	6466	1.03905
LFA-CU-045	C12	6987	1.12277
LFA-CU-100	C17	7301	1.17323
LFA-Cus-034	C18	6498	1.04419
LFA-Cus-060	C19	6739	1.08292
		Mean	1.06619
		SD	0.0793259
		Mean+3SD	1.30417

### Sheet: CRISPR_data
Table 8: Dataset of clinical samples analysed by kDNA and 18S LAMP-CRISPR assays
									x > 1.460 = detected	x > 1.304 = detected
	RFU (25 min)				Fluorescence ratio (25 min)				Readout
Code_UPC	kDNA LAMP-CRISPR		18S LAMP-CRISPR		kDNA LAMP-CRISPR		18S LAMP-CRISPR		kDNA LAMP-CRISPR	18S LAMP-CRISPR
	Replicate 1	Replicate 2	Replicate 1	Replicate 2	Replicate 1	Replicate 2	Replicate 1	Replicate 2
1	1144		7140		1.08026		1.14736		0	0		NC AVERAGE_kDNA_I	1059
2	1060		6253		1.00094		1.00482		0	0		NC AVERAGE_kDNA_II	5544
3	1460	5544	6234		1.37866	1	1.00177		0	0		NC AVERAGE_18S	6223
4	1182		6170		1.11615		0.991483		0	0
5	1376		6974		1.29934		1.12068		0	0
6	1304	5514	7131		1.23135	0.994589	1.14591		0	0
7	24946		18150		4.49964		2.9166		1	1
8	15395		17570		2.77688		2.8234		1	1
9	1211		6393		1.14353		1.02732		0	0
10	4540		15435		4.28706		2.48031		1	1
11	28165		7776		5.08027		1.24956		1	0
12	3725		15386		3.51747		2.47244		1	1
13	1089		7767		1.02833		1.24811		0	0
14	1009		5635		0.952786		0.905512		0	0
15	16434		17851		2.96429		2.86855		1	1
16	2785		18712	10451	2.62984		3.00691	1.67942	1	1
17	1154	6033	6529		1.08971	1.0882	1.04917		0	0
18	1092		8100		1.03116		1.30162		0	0
19	26304		9493		4.74459		1.52547		1	1
20	2972		19250		2.80642		3.09336		1	1
21	3786		19050		3.57507		3.06122		1	1
22	3448		17966		3.2559		2.88703		1	1
23	2219		17585		2.09537		2.82581		1	1
24	24132		18263		4.35281		2.93476		1	1
25	4814		12866		4.5458		2.06749		1	1
26	5281		13231		4.98678		2.12614		1	1
27	5190		12284		4.90085		1.97397		1	1
28	6056		6153		1.09235		0.988751		0	0
29	1278		6788		1.2068		1.09079		0	0
30	24583		6111		4.43416		0.982002		1	0
31	1974	25203	5664		1.86402	4.546	0.910172		1	0
32	3017		18277		2.84891		2.93701		1	1
33	23494		7092		4.23773		1.13964		1	0
34	5013		6879		0.904221		1.10542		0	0
35	2918		18248		2.75543		2.93235		1	1
36	3499		17116		3.30406		2.75044		1	1
37	1157		5648		1.09254		0.907601		0	0
38	3845		12577		3.63078		2.02105		1	1
39	1461		6841		1.3796		1.09931		0	0
40	25097		6737		4.52688		1.0826		1	0
41	1185		6943		1.11898		1.1157		0	0
42	9685		17315		1.74693		2.78242		1	1
43	2902		6746		2.74032		1.08404		1	0
44	10015		16161		1.80646		2.59698		1	1
45	25244		12407		4.55339		1.99373		1	1
46	1323		7704		1.24929		1.23799		0	0
47	14542		7157		2.62302		1.15009		1	0
48	10350		12068		1.86688		1.93926		1	1
49	1179	1000	6998		1.11331	0.944287	1.12454		0	0
50	1388		6521		1.31067		1.04789		0	0
51	26713		14563		4.81836		2.34019		1	1
52	2899		16193		2.73749		2.60212		1	1
53	2803		12203		2.64684		1.96095		1	1
54	1361		6206		1.28517		0.997268		0	0
55	2385		8235		2.25212		1.32332		1	1
56	1343		6753		1.26818		1.08517		0	0
57	1405		6532		1.32672		1.04965		0	0
58	1297		7207		1.22474		1.15812		0	0
59	1117		5514		1.05477		0.886068		0	0
60	1173		6808		1.10765		1.09401		0	0
61	1199		6309		1.1322		1.01382		0	0
62	1294		6636		1.22191		1.06637		0	0
63	1196		6517		1.12937		1.04724		0	0
64	5684		6407		1.02525		1.02957		0	0
65	5918		6472		1.06746		1.04001		0	0
66	2875		13001		2.71483		2.08919		1	1
67	2746		13844		2.59301		2.22465		1	1
68	14384		17921		2.59452		2.8798		1	1
69	9467		13958		1.70761		2.24297		1	1
70	26942		5762		4.85967		0.92592		1	0
71	1211		6408		1.14353		1.02973		0	0
72	4017		6967		3.7932		1.11956		1	0
73	2555		14197		2.41265		2.28138		1	1
74	22395		15496		4.0395		2.49012		1	1
75	2955	15953	18016		2.79037	2.87753	2.89507		1	1
76	3033		14477		2.86402		2.32637		1	1
77	4146		17827		3.91501		2.8647		1	1
78	14797		13774		2.66901		2.2134		1	1
79	14460		14995		2.60823		2.40961		1	1
80	5563		6641		1.00343		1.06717		0	0
81	14387		12422		2.59506		1.99614		1	1
82	15549		13048		2.80465		2.09674		1	1
83	5871		6184		1.05898		0.993733		0	0
84	12818		5914	5870	2.31205		0.950345	0.943275	1	0
85	5923		6617		1.06836		1.06331		0	0
86	6030		6065		1.08766		0.97461		0	0
87	5739		5678		1.03517		0.912422		0	0
88	5395		5133		0.973124		0.824843		0	0
89	5813		5977		1.04852		0.960469		0	0
90	5492		5706		0.99062		0.916921		0	0

### Sheet: Concordance_tests
Table 9: Concordance of results among kDNA qPCR, kDNA LAMP-CRISPR and 18S LAMP-CRISPR assays evaluated in 90 clinical samples
Code_UPCH	Code_UPC	Parasite load	kDNA qPCR	kDNA LAMP-CRISPR	18S LAMP-CRISPR	Concordance 3 tests (*)	Concordance kDNA tests (**)
LFA-CU-002	1		0	0	0	Y	Y
LFA-CU-003	2		0	0	0	Y	Y
LFA-CU-004	3	20	1	0	0	N	N
LFA-CU-006	4		0	0	0	Y	Y
LFA-CU-007	5	1.1	1	0	0	N	N
LFA-CU-008	6	7.8	1	0	0	N	N
LFA-CU-009	7	849.5	1	1	1	Y	Y
LFA-CU-010	8	7715	1	1	1	Y	Y
LFA-CU-011	9		0	0	0	Y	Y
LFA-CU-012	10	1840	1	1	1	Y	Y
LFA-CU-014	11	9.29	1	1	0	N	Y
LFA-CU-016	12	56.6	1	1	1	Y	Y
LFA-CU-017	13		0	0	0	Y	Y
LFA-CU-018	14		0	0	0	Y	Y
LFA-CU-019	15	59.7	1	1	1	Y	Y
LFA-CU-021	16	66600	1	1	1	Y	Y
LFA-CU-022	17		0	0	0	Y	Y
LFA-CU-023	18		0	0	0	Y	Y
LFA-CU-024	19	5940	1	1	1	Y	Y
LFA-CU-025	20	7745	1	1	1	Y	Y
LFA-CU-026	21	71700	1	1	1	Y	Y
LFA-CU-027	22	965.5	1	1	1	Y	Y
LFA-CU-028	23	364	1	1	1	Y	Y
LFA-CU-029	24	4.91	1	1	1	Y	Y
LFA-CU-030	25	5210000	1	1	1	Y	Y
LFA-CU-031	26	2350	1	1	1	Y	Y
LFA-CU-033	27	2960	1	1	1	Y	Y
LFA-CU-043	28	0.704	1	0	0	N	N
LFA-CU-044	29		0	0	0	Y	Y
LFA-CU-047	30	68.5	1	1	0	N	Y
LFA-CU-048	31	41.2	1	1	0	N	Y
LFA-CU-049	32	894	1	1	1	Y	Y
LFA-CU-051	33	108	1	1	0	N	Y
LFA-CU-053	34		0	0	0	Y	Y
LFA-CU-054	35	42.4	1	1	1	Y	Y
LFA-CU-056	36	1770	1	1	1	Y	Y
LFA-CU-057	37		0	0	0	Y	Y
LFA-CU-058	38	1390	1	1	1	Y	Y
LFA-CU-059	39		0	0	0	Y	Y
LFA-CU-061	40	83.2	1	1	0	N	Y
LFA-CU-062	41		0	0	0	Y	Y
LFA-CU-063	42	88.25	1	1	1	Y	Y
LFA-CU-064	43	85.8	1	1	0	N	Y
LFA-CU-065	44	118	1	1	1	Y	Y
LFA-CU-066	45	299	1	1	1	Y	Y
LFA-CU-069	46		0	0	0	Y	Y
LFA-CU-071	47	103	1	1	0	N	Y
LFA-CU-072	48	857	1	1	1	Y	Y
LFA-CU-073	49		0	0	0	Y	Y
LFA-CU-074	50		0	0	0	Y	Y
LFA-CU-075	51	33200	1	1	1	Y	Y
LFA-CU-076	52	61.4	1	1	1	Y	Y
LFA-CU-077	53	219.5	1	1	1	Y	Y
LFA-CU-078	54		0	0	0	Y	Y
LFA-CU-079	55	21.9	1	1	1	Y	Y
LFA-CU-081	56		0	0	0	Y	Y
LFA-CU-082	57		0	0	0	Y	Y
LFA-CU-083	58		0	0	0	Y	Y
LFA-CU-084	59		0	0	0	Y	Y
LFA-CU-086	60		0	0	0	Y	Y
LFA-CU-087	61		0	0	0	Y	Y
LFA-CU-091	62		0	0	0	Y	Y
LFA-CU-092	63		0	0	0	Y	Y
LFA-CU-098	64		0	0	0	Y	Y
LFA-CU-101	65		0	0	0	Y	Y
LFA-CU-102	66	9120	1	1	1	Y	Y
LFA-CU-103	67	171	1	1	1	Y	Y
LFA-CU-106	68	7830	1	1	1	Y	Y
LFA-CU-107	69	4.61	1	1	1	Y	Y
LFA-CU-108	70	53.2	1	1	0	N	Y
LFA-CU-109	71	1.125	1	0	0	N	N
LFA-CU-110	72	11.45	1	1	0	N	Y
LFA-CU-111	73	263	1	1	1	Y	Y
LFA-CU-112	74	201	1	1	1	Y	Y
LFA-CU-113	75	1640000	1	1	1	Y	Y
LFA-CU-114	76	22300	1	1	1	Y	Y
LFA-CU-115	77	452	1	1	1	Y	Y
LFA-Cus-002	78	3330000	1	1	1	Y	Y
LFA-Cus-005	79	1910	1	1	1	Y	Y
LFA-Cus-036	80		0	0	0	Y	Y
LFA-Cus-041	81	64000	1	1	1	Y	Y
LFA-Cus-043	82	75400	1	1	1	Y	Y
LFA-Cus-061	83		0	0	0	Y	Y
LFA-Cus-063	84	154	1	1	0	N	Y
LFA-Cus-067	85		0	0	0	Y	Y
LFA-Cus-069	86		0	0	0	Y	Y
LFA-Cus-073	87		0	0	0	Y	Y
LFA-Cus-082	88		0	0	0	Y	Y
LFA-Cus-104	89		0	0	0	Y	Y
LFA-Cus-117	90		0	0	0	Y	Y
Number of detected samples			55	50	40
(*) Concordance (%) among the 3 tests: kDNA qPCR, kDNA LAMP-CRISPR and 18S LAMP-CRISPR						83.3333
(**) Concordance (%) between kDNA tests: kDNA qPCR and kDNA LAMP-CRISPR							94.4444
The readout of the different assays is given as: 0 = not detected; 1 = detected.
The readout of the kDNA qPCR assay is based on detected Cq-values.
The readout of the CRISPR-Cas12a assay on the target amplicon is based on fluorescence ratios (test sample/NTC), where the mean of negative clinical samples + 3 standard deviations was taken as the classification cutoff.
